# The Registry of Pregnant Women at Cruces University Hospital: an ethical framework for prospective research with preanalytical optimization of maternal plasma processing

**DOI:** 10.64898/2026.07.17.26357942

**Authors:** Itziar Gonzalez-Moro, Haizea Sanchez-Garcia, Tatiana Medina Cuesta, Ane Rodríguez Liro, Maravillas del Pilar Espín López, Susana Esquivel González, Eider Quintana Ochoa de Alda, Mikel de la Peña-Sanz, Laura Marín Cano, Naia Sarasua-Blanco, Paula Ortiz Salinas, Abril Sanfeliu Padullés, Águeda Ruiz Adrián, Ainara Martínez Isidoro, Ainhoa Aldaiturriaga Otaola, Ainhoa Aramburu Gil, Alba García Gil, Alexandra Sáenz Sáenz, Almudena Heredia Campos, Amaia Fernández Salado, Ana Isabel Ramírez Jarana, Ana Isabel Tobar López, Ana José Casarojos Oses, Andrea Martínez de Marañón Toral, Andrea Satiago Hidalgo, Ane Silva Díaz, Anne Basterrechea Miguel, Aranzazu Castaños Lasa, Aúrea Esteras Vadillo, Beatriz González Díaz, Beatriz Lucio Moral, Begoña de Diego Ajenjo, Carolina Martín López, Celia González Rodríguez, Clara Navas Pariente, Claudia Guadalupe Toledo, Cristina Barriocanal Contreras, Elisabeth Castañeira Huerta, Esther Arana Arbide, Esther Mieza Vázquez, Estibaliz González de Audicana Aparicio, Garazi Meléndez Cárcamo, Idoia Zorrilla Padilla, Irati Herranz Ortega, Irati Pérez Pérez, Irati Saenz Martín, Iratxe Cruz Quijano, Isabel Rodríguez Pérez, Itziar Rebolledo Cantero, Janire Garcés Conde, Jasone de Dios Idígoras, Jesús Sánchez Martínez, Lara Martín Andrés, Leticia Álvarez Paule, Leire Valle Ruiz de Larrea, Lucía Ortiz Sosa, Lucía Salceda Couce, Lucía Vázquez Gómez, Maite Arechabaleta Basterrechea, Maite Terreros Salsidúa, María Cano Martín, María Fidalgo Astorquia, María Vázquez Bautista, Mariana Alcíbar Laraudogoitia, Marina Carbajo Martín, Marta Martínez Iturriaga, Mireia Bonilla García, Mónica Izquierdo Rodriguez, Mónica Santiago Vélez, Nahikari López Quintana, Naia Marcoida Pichel, Nekane del Olmo Cobos, Nerea Albillos Rodríguez, Nerea Elguezabal Acebedo, Nerea Muñoz Toyos, Noivé Abascal Gómez, Nuria Torres López, Olga Peña Ruiz, Patricia Sánchez Zamarro, Paula Gállego Ortega, Paula Ortega Serrano, Raquel López Rodríguez, Rocío Sutil Arenas, Sandra García Santamaría, Sandra Martín Martín, Sara Mohamedi Munarriz, Sara Moreno Fernández, Sara Ruz Moreno, Sara Urbaneja Martín, Sonia Álvarez Barreiro, Susana Tamayo Echevarría, Tania Mateo Urdiales, Verónica Gómez Sobradillo, Virginia Velaz Azkoiti, Ylenia Bidea Iturbe, Yolanda Mateos Ibáñez, Zaloa Zenarruzabeitia Ireguenpagate, Ziortza Corbacho Rodríguez, Jaione Olaizola Canseco, Amaia Aiartzabuena Agirrebeitia, Iraia Gacia-Santisteban, Carmen Osuna Sierra, Marta Martínez Gutiérrez, Raquel Coya Guerrero, Leire Rodríguez Gómez, Jose Ramon Bilbao, María Jesús Mulas Martín, Jorge Burgos, Nora Fernandez-Jimenez

## Abstract

**Background:** Prospective pregnancy registries and biobanking infrastructures are essential for future translational studies investigating maternal, placental and offspring health. However, circulating nucleic acid analyses are highly sensitive to preanalytical variability, particularly regarding blood-collection tube type and sample processing conditions. We established a prospective pregnancy registry and biobanking workflow at Cruces University Hospital and evaluated the impact of preanalytical variables on circulating cell-free DNA (cfDNA) and cell-free RNA (cfRNA) preservation in maternal plasma collected at delivery.

**Methods:** The Registry of Pregnant Women at Cruces University Hospital was designed as a prospective infrastructure integrating placental sampling, maternal blood collection and ethically controlled future access to maternal and offspring clinical data. Within this framework, peripheral blood samples from 50 women at delivery were simultaneously collected into EDTA, Norgen and Roche tubes. Plasma samples processed within or after 24 hours following collection underwent cfDNA/cfRNA extraction, electrophoretic profiling, fluorometric quantification and RT-qPCR analyses targeting different stress-related genes.

**Results:** By the end of June 2026, 1,127 women had been prospectively recruited into the registry, with 661 plasma samples, 637 serum samples and 858 sets of four placental biopsies collected, processed and stored in the Basque Biobank. In the preanalytical substudy, EDTA tubes yielded higher cfDNA concentrations, likely reflecting reduced cellular preservation and genomic DNA contamination. In contrast, Roche tubes showed superior cfRNA preservation, with higher cfRNA concentrations and more consistent detection of the characteristic 5S rRNA peak compared with EDTA and Norgen tubes. Processing delays beyond 24 hours reduced cfRNA concentration, while associations between circulating transcripts and gestational age were more consistently detectable in preservative-containing tubes.

**Conclusions:** Prospective infrastructures like ours offer strong foundation for large scale, long-term studies in the framework of the Developmental Origins of Health and Disease hypothesis. Technically, Roche tubes provided superior cfRNA preservation and enhanced sensitivity for detecting subtle biological associations, supporting the importance of standardized preanalytical workflows within prospective pregnancy biobanking resources.
