## Additional File 1 for "The Registry of Pregnant Women at Cruces University Hospital: an ethical framework for prospective research with preanalytical optimization of maternal plasma processing"

### Sheet: Table S1
Additional File 1. Summary table of donor information. Donor information including donor code and GA expressed in completed weeks, days, and total days. Note: The donor codes listed in this dataset are pseudonymized research identifiers generated during the biobank registration process. These codes are strictly confidential and secure so cannot be linked to any personal identifiable information b…
Donor's code	Weeks	Days	Total days
D2304-25-0760M	41	1	288
D2304-25-0761M	36	5	257
D2304-25-0762M	39	5	278
D2304-25-0763M	41	6	293
D2304-25-0764M	37	1	260
D2304-25-0765M	39	2	275
D2304-25-0766M	39	4	277
D2304-25-0769M	40	2	282
D2304-25-0770M	41	1	288
D2304-25-0771M	41	4	291
D2304-25-0773M	38	5	271
D2304-25-0774M	41	4	291
D2304-25-0775M	39	5	278
D2304-25-0776M	38	4	270
D2304-25-0777M	41	5	292
D2304-25-0778M	40	5	285
D2304-25-0779M	40	1	281
D2304-25-0780M	39	0	273
D2304-25-0781M	41	0	287
D2304-25-0782M	41	1	288
D2304-25-0783M	34	5	243
D2304-25-0784M	38	5	271
D2304-25-0787M	40	0	280
D2304-25-0788M	39	3	276
D2304-25-0789M	34	0	238
D2304-25-0790M	39	0	273
D2304-25-0791M	39	3	276
D2304-25-0792M	38	6	272
D2304-25-0793M	40	0	280
D2304-25-0794M	41	2	289
D2304-25-0795M	34	1	239
D2304-25-0796M	41	0	287
D2304-25-0797M	41	0	287
D2304-25-0798M	36	5	257
D2304-25-0799M	41	0	287
D2304-25-0800M	40	4	284
D2304-25-0801M	40	4	284
D2304-25-0802M	37	6	265
D2304-25-0803M	41	5	292
D2304-25-0804M	40	5	285
D2304-25-0805M	41	1	288
D2304-25-0806M	39	4	277
D2304-25-0807M	37	4	263
D2304-25-0808M	40	0	280
D2304-25-0809M	36	1	253
D2304-25-0810M	40	3	283
D2304-25-0811M	40	0	280
D2304-25-0812M	40	3	283
D2304-25-0813M	40	5	285
D2304-25-0814M	40	5	285
D2304-26-0001M	40	0	280
D2304-26-0002M	39	2	275
D2304-26-0003M	38	5	271
D2304-26-0006M	41	5	292
D2304-26-0007M	40	2	282
D2304-26-0008M	40	5	285
D2304-26-0012M	37	6	265
