## Additional File 5 for "The Registry of Pregnant Women at Cruces University Hospital: an ethical framework for prospective research with preanalytical optimization of maternal plasma processing"

### Sheet: Table S2
Additional File 5. Number of hemolyzed samples by tube type. The table summarizes the frequency of hemolysis observed in plasma samples collected in EDTA, Norgen and Roche tubes. Norgen tubes showed the highest proportion of hemolyzed samples (24/50) (48%), followed by Roche (21/50) (42%), whereas EDTA tubes exhibited minimal hemolysis (5/50) (10%).
Sample	Hemolysis
0760-EDTA	No
0760-NORGEN	No
0760-ROCHE	No
0761-EDTA	No
0761-NORGEN	No
0761-ROCHE	No
0762-EDTA	No
0762-NORGEN	No
0762-ROCHE	No
0763-EDTA	No
0763-NORGEN	No
0763-ROCHE	No
0764-EDTA	No
0764-NORGEN	No
0764-ROCHE	No
0765-EDTA	No
0765-NORGEN	No
0765-ROCHE	No
0766-EDTA	No
0766-NORGEN	No
0766-ROCHE	No
0769-EDTA	No
0769-NORGEN	Yes
0769-ROCHE	Yes
0770-EDTA	No
0770-NORGEN	Yes
0770-ROCHE	Yes
0771-EDTA	No
0771-NORGEN	No
0771-ROCHE	No
0773-EDTA	No
0773-NORGEN	Yes
0773-ROCHE	Yes
0774-EDTA	No
0774-NORGEN	No
0774-ROCHE	No
0775-EDTA	No
0775-NORGEN	Yes
0775-ROCHE	No
0776-EDTA	No
0776-NORGEN	Yes
0776-ROCHE	No
0777-EDTA	No
0777-NORGEN	Yes
0777-ROCHE	Yes
0778-EDTA	No
0778-NORGEN	Yes
0778-ROCHE	No
0779_EDTA	No
0779_NORGEN	Yes
0779_ROCHE	No
0780_EDTA	No
0780_NORGEN	Yes
0780_ROCHE	Yes
0781_EDTA	No
0781_NORGEN	No
0781_ROCHE	No
0782_EDTA	No
0782_NORGEN	No
0782_ROCHE	No
0783_EDTA	No
0783_NORGEN	No
0783_ROCHE	Yes
0784_EDTA	Yes
0784_NORGEN	Yes
0784_ROCHE	Yes
0787_EDTA	No
0787_NORGEN	Yes
0787_ROCHE	Yes
0788_EDTA	Yes
0788_NORGEN	No
0788_ROCHE	Yes
0789_EDTA	No
0789_NORGEN	No
0789_ROCHE	No
0790_EDTA	No
0790_NORGEN	No
0790_ROCHE	No
0791_EDTA	No
0791_NORGEN	No
0791_ROCHE	Yes
0792_EDTA	No
0792_NORGEN	Yes
0792_ROCHE	No
0793_EDTA	No
0793_NORGEN	No
0793_ROCHE	Yes
0794_EDTA	No
0794_NORGEN	No
0794_ROCHE	No
0795_EDTA	No
0795_NORGEN	Yes
0795_ROCHE	Yes
0796_EDTA	No
0796_NORGEN	No
0796_ROCHE	No
0798_EDTA	Yes
0798_NORGEN	Yes
0798_ROCHE	Yes
0799_EDTA	No
0799_NORGEN	Yes
0799_ROCHE	No
0800_EDTA	No
0800_NORGEN	Yes
0800_ROCHE	Yes
0801_EDTA	No
0801_NORGEN	Yes
0801_ROCHE	Yes
0802_EDTA	No
0802_NORGEN	No
0802_ROCHE	No
0803_EDTA	No
0803_NORGEN	Yes
0803_ROCHE	No
0804_EDTA	No
0804_NORGEN	Yes
0804_ROCHE	No
0806_EDTA	No
0806_NORGEN	No
0806_ROCHE	No
0807_EDTA	Yes
0807_NORGEN	Yes
0807_ROCHE	Yes
0808_EDTA	No
0808_NORGEN	Yes
0808_ROCHE	Yes
0809_EDTA	No
0809_NORGEN	Yes
0809_ROCHE	No
0810_EDTA	No
0810_NORGEN	No
0810_ROCHE	No
0811_EDTA	No
0811_NORGEN	No
0811_ROCHE	No
0812_EDTA	No
0812_NORGEN	Yes
0812_ROCHE	Yes
0814_EDTA	No
0814_NORGEN	Yes
0814_ROCHE	Yes
0001_EDTA	No
0001_NORGEN	No
0001_ROCHE	No
0002_EDTA	No
0002_NORGEN	No
0002_ROCHE	Yes
0003_EDTA	No
0003_NORGEN	No
Tube type	Number of hemolyzed samples
EDTA	5/50
Norgen	24/50
Roche	21/50
